# The impact of early life experiences and gut microbiota on neurobehavioral development among preterm infants: A longitudinal cohort study

**DOI:** 10.1101/2023.01.04.23284200

**Authors:** Jie Chen, Hongfei Li, Tingting Zhao, Kun Chen, Ming-Hui Chen, Zhe Sun, Wanli Xu, Kendra Maas, Barry Lester, Xiaomei Cong

## Abstract

**Objectives:** To investigate the impact of early life experiences and gut microbiota on neurobehavioral development among preterm infants during neonatal intensive care unit (NICU) hospitalization.

**Methods:** Preterm infants were followed from the NICU admission until their 28^th^ postnatal day or until discharge. Daily stool samples, painful/stressful experiences, feeding patterns, and other clinical and demographic data were collected. Gut microbiota was profiled using 16S rRNA sequencing, and operational taxonomic units (OTUs) were selected to predict the neurobehaviors. The neurobehavioral development was assessed by the Neonatal Neurobehavioral Scale (NNNS) at 36 to 38 weeks of post-menstrual age (PMA). Fifty-five infants who had NNNS measurements were included in the sparse log-contrast regression analysis.

**Results:** Preterm infants who experienced high level of pain/stress during the NICU hospitalization that were associated with higher NNNS stress/abstinence scores. Eight operational taxonomic units (OTUs) were identified to be associated with of NNNS subscales after controlling demographic and clinical features, feeding patterns, and painful/stressful experiences. These OTUs, taxa belong to seven genera including *Enterobacteriaceae_unclassified, Escherichia-Shigella, Incertae_Sedis, Veillonella, Enterococcus, Clostridium_sensu_stricto_1*, and *Streptococcus* with five belonging to *Firmicutes* and two belonging to *Proteobacteria* phylum. The enriched abundance of *Enterobacteriaceae_unclassified* (OTU17) and *Streptococcus* (OTU28) were consistently associated with less optimal neurobehavioral outcomes. The other six OTUs were also associated with infant neurobehavioral responses depending on days at NICU stay.

**Conclusions:** This study explored the dynamic impact of specific OTUs on neurobehavioral development among preterm infants after controlling for early life experiences, i.e., acute and chronic pain/stress, and feeding in the NICU.
