## Supplementary material for "The impact of early life experiences and gut microbiota on neurobehavioral development among preterm infants: A longitudinal cohort study": S Table 1.xlsx

### Sheet: S Table 1 fecal sample
S Table 1 Daily sample collection of each infant
Infant_ID	PNA4	PNA5	PNA6	PNA7	PNA8	PNA9	PNA10	PNA11	PNA12	PNA13	PNA14	PNA15	PNA16	PNA17	PNA18	PNA19	PNA20	PNA21	PNA22	PNA23	PNA24	PNA25	PNA26	PNA27	PNA28
1	NA	NA	NA	NA	NA	NA	1	NA	1	NA	1	1	1	1	1	1	1	1	1	1	1	NA	1	1	1
2	NA	NA	NA	NA	NA	NA	NA	NA	NA	NA	NA	1	1	NA	1	1	1	NA	NA	1	NA	1	NA	NA	NA
3	NA	NA	NA	NA	NA	1	NA	1	NA	1	1	1	1	NA	1	1	NA	1	NA	NA	1	NA	1	NA	NA
4	NA	NA	1	1	1	NA	NA	NA	1	NA	1	1	1	1	1	1	NA	NA	1	1	NA	1	1	NA	NA
5	NA	1	1	1	NA	NA	NA	1	NA	NA	1	1	NA	NA	1	1	1	1	1	NA	NA	1	1	NA	NA
8	NA	NA	1	NA	NA	NA	NA	NA	NA	NA	NA	NA	1	1	NA	1	1	NA	NA	NA	NA	NA	NA	NA	NA
10	NA	NA	NA	NA	NA	NA	NA	NA	NA	NA	NA	NA	NA	1	1	1	1	1	1	1	NA	NA	NA	NA	NA
13	NA	NA	NA	NA	NA	NA	NA	NA	NA	1	1	NA	1	NA	1	1	NA	1	1	1	1	1	1	1	NA
14	NA	1	1	1	1	1	NA	1	NA	1	1	NA	1	NA	NA	1	NA	NA	NA	1	1	NA	NA	NA	NA
15	NA	1	1	1	1	1	1	1	1	1	1	NA	NA	1	NA	NA	NA	NA	NA	NA	NA	NA	NA	NA	NA
16	NA	NA	1	1	1	1	NA	NA	1	1	1	1	1	1	1	1	NA	1	1	NA	1	NA	NA	NA	NA
18	NA	NA	NA	NA	1	1	1	1	1	1	NA	NA	NA	NA	NA	NA	NA	NA	NA	NA	NA	NA	NA	NA	NA
20	NA	NA	NA	NA	NA	NA	NA	NA	NA	NA	NA	NA	NA	1	1	NA	1	1	NA	NA	1	NA	1	1	NA
21	NA	1	NA	NA	NA	NA	NA	1	1	1	1	NA	1	1	1	NA	1	NA	NA	NA	1	NA	1	1	1
22	1	NA	1	1	NA	1	1	1	1	NA	1	1	1	1	1	NA	NA	1	NA	NA	NA	NA	NA	NA	NA
23	NA	NA	NA	1	1	1	NA	NA	1	NA	NA	NA	NA	1	1	1	NA	1	NA	NA	NA	NA	NA	NA	NA
24	NA	NA	NA	1	1	NA	1	NA	1	1	1	1	NA	1	NA	1	1	NA	NA	NA	1	NA	NA	1	NA
25	NA	1	NA	1	NA	1	NA	1	NA	NA	NA	NA	NA	1	NA	NA	1	NA	NA	1	NA	1	1	NA	NA
28	NA	NA	NA	1	1	NA	1	NA	1	NA	1	1	1	1	1	NA	1	NA	1	NA	NA	1	1	1	NA
29	NA	NA	NA	1	NA	NA	1	1	1	1	NA	1	NA	1	1	1	1	1	1	NA	1	1	1	NA	NA
30	NA	NA	NA	NA	NA	NA	1	1	1	1	1	NA	NA	NA	1	NA	1	NA	NA	NA	1	1	NA	NA	1
31	NA	NA	NA	NA	1	NA	NA	1	NA	NA	1	NA	NA	1	1	1	1	NA	NA	1	NA	1	NA	NA	NA
32	NA	NA	1	1	1	1	1	1	1	NA	1	1	1	NA	1	1	1	NA	1	NA	NA	NA	NA	NA	1
33	NA	NA	NA	NA	NA	NA	NA	NA	NA	NA	1	1	NA	NA	NA	1	1	NA	NA	NA	NA	1	NA	1	1
34	NA	NA	NA	NA	1	1	1	1	1	NA	1	1	1	NA	1	1	1	1	1	NA	1	1	NA	NA	1
35	NA	NA	NA	1	1	NA	1	1	NA	NA	NA	1	NA	NA	1	NA	NA	NA	NA	NA	1	NA	1	1	1
36	NA	NA	NA	NA	NA	NA	NA	NA	NA	1	NA	1	1	NA	1	1	NA	NA	NA	NA	NA	NA	NA	NA	NA
39	NA	1	NA	1	NA	NA	NA	1	NA	1	NA	1	1	1	NA	NA	1	1	1	1	1	1	NA	NA	1
40	NA	NA	NA	1	1	NA	NA	1	NA	1	1	NA	1	1	NA	1	1	1	1	1	1	NA	NA	NA	NA
41	NA	NA	NA	NA	NA	NA	NA	NA	NA	NA	1	1	1	1	1	NA	NA	NA	1	1	1	1	NA	NA	NA
42	NA	NA	NA	1	NA	NA	1	NA	1	1	NA	NA	NA	NA	1	NA	1	1	NA	NA	1	NA	NA	NA	NA
56	NA	NA	1	NA	NA	NA	NA	1	NA	1	NA	1	1	NA	NA	1	1	NA	NA	NA	NA	NA	NA	NA	NA
57	NA	1	NA	1	NA	1	NA	NA	1	NA	NA	NA	1	1	NA	NA	NA	1	NA	NA	NA	NA	NA	NA	NA
58	NA	1	1	1	NA	1	NA	1	1	1	1	NA	NA	NA	NA	1	1	NA	NA	NA	NA	NA	NA	NA	NA
59	NA	NA	NA	NA	NA	NA	NA	NA	NA	NA	NA	NA	NA	1	1	1	NA	NA	1	1	NA	NA	1	NA	NA
60	NA	NA	NA	NA	NA	NA	NA	NA	NA	NA	1	1	NA	1	1	1	NA	NA	1	1	1	NA	NA	NA	1
61	NA	NA	1	1	NA	NA	NA	NA	1	NA	NA	NA	1	NA	1	NA	NA	NA	NA	NA	NA	NA	NA	NA	NA
63	NA	NA	1	NA	1	NA	NA	NA	NA	NA	1	NA	1	NA	NA	1	NA	NA	NA	NA	NA	NA	NA	NA	NA
65	NA	1	NA	NA	1	NA	1	1	NA	NA	1	NA	NA	NA	NA	1	1	NA	1	NA	1	1	NA	NA	NA
69	NA	NA	1	NA	NA	NA	NA	NA	1	NA	1	1	NA	1	1	1	NA	NA	NA	NA	NA	NA	NA	NA	NA
70	NA	NA	NA	NA	NA	NA	NA	NA	1	NA	NA	NA	1	1	1	NA	NA	1	NA	1	1	NA	NA	NA	NA
72	NA	NA	NA	1	1	1	NA	NA	NA	NA	NA	NA	NA	1	1	1	1	1	1	NA	1	1	NA	NA	NA
79	1	NA	NA	NA	1	1	1	1	1	1	1	1	1	1	1	1	NA	1	1	1	NA	NA	NA	NA	NA
80	NA	NA	1	NA	NA	NA	1	1	1	1	1	1	1	1	1	1	1	1	1	1	1	NA	NA	NA	NA
81	NA	NA	NA	NA	NA	NA	NA	1	NA	1	1	NA	NA	NA	NA	1	1	NA	NA	NA	NA	NA	NA	NA	NA
82	1	NA	NA	NA	NA	NA	NA	1	NA	1	1	1	1	NA	NA	1	NA	NA	NA	NA	NA	NA	NA	NA	NA
83	NA	NA	NA	NA	1	1	NA	NA	NA	1	NA	1	NA	NA	NA	1	1	NA	NA	NA	NA	NA	NA	NA	NA
84	NA	NA	NA	1	1	1	1	NA	1	1	NA	NA	NA	NA	1	1	1	NA	1	NA	NA	NA	NA	NA	NA
85	NA	1	NA	1	NA	1	NA	NA	1	1	1	NA	NA	1	1	1	1	1	1	1	NA	NA	NA	NA	NA
87	1	NA	1	NA	NA	1	NA	1	1	1	NA	NA	1	1	1	1	NA	NA	1	NA	NA	NA	NA	NA	NA
88	1	1	NA	1	NA	NA	1	1	1	NA	1	NA	NA	NA	1	1	NA	1	NA	NA	NA	NA	NA	NA	NA
90	1	1	1	1	1	NA	1	1	1	1	1	1	1	1	1	1	1	1	1	1	NA	NA	NA	NA	NA
91	1	1	NA	1	1	1	1	1	1	1	1	1	1	1	1	1	1	1	1	1	NA	NA	NA	NA	NA
92	1	1	1	1	NA	NA	1	NA	1	1	1	1	1	1	1	1	1	1	1	1	NA	1	NA	NA	NA
93	NA	NA	NA	NA	1	1	NA	1	1	1	1	1	1	1	NA	1	1	1	1	1	NA	NA	NA	NA	NA
